# Design and preliminary safety validation of a hybrid deterministic–AI triage system for multilingual primary healthcare: a WhatsApp-based vignette study in South Africa

**DOI:** 10.64898/2026.04.21.26349781

**Authors:** Bongekile Esther Nkosi-Mjadu

## Abstract

**Background:** South Africa’s public healthcare system serves most of the population through approximately 3,900 primary healthcare clinics characterised by long waiting times and high volumes of repeat-prescription visits. No published pre-arrival digital triage system operates across all 11 official South African languages while aligning with the South African Triage Scale (SATS). This paper reports the design and preliminary safety validation of BIZUSIZO, a hybrid deterministic-AI WhatsApp triage system.

**Methods:** BIZUSIZO delivers SATS-aligned triage via WhatsApp, combining AI-assisted free-text classification (Claude Haiku 4.5) with a Deterministic Clinical Safety Layer (DCSL) that overrides AI output for 53 clinical discriminator categories (14 RED, 19 ORANGE, 20 YELLOW) coded in all 11 official languages and independent of AI availability. A five-domain risk factor assessment can only upgrade triage level. One hundred and twenty clinical vignettes in patient language (English, isiZulu, isiXhosa, Afrikaans; 30 per language) were scored against a developer-assigned gold standard with independent blinded nurse review. A 121-vignette multilingual DCSL safety consistency check across all 11 languages and a 220-call post-hoc framing sensitivity evaluation (110 paired vignettes) were also conducted.

**Results:** Under-triage was 3.3% (4/120; 95% CI: 0.9%–8.3%) with no RED under-triage; exact concordance was 80.0% (96/120) and quadratic weighted kappa 0.891 (95% CI: 0.827–0.932). One two-level under-triage was observed on a non-RED presentation (V072, isiXhosa burns vignette, ORANGE⍰GREEN); one two-level over-triage was observed (V054, isiZulu deep laceration, YELLOW⍰RED). In the framing sensitivity evaluation, AI-only classification achieved 50.9% RED invariance under adversarial framing; full-pipeline classification achieved 95.0% in four validated languages, with the DCSL rescuing 18 of 23 AI drift cases.

**Conclusions:** A hybrid deterministic-AI triage system with DCSL-based emergency detection achieved zero RED under-triage and consistent RED detection across all 11 official languages. The 16.7% over-triage rate falls within published South African SATS ranges (13.1–49%). A single two-level under-triage event was observed on an isiXhosa burns vignette (ORANGE⍰GREEN) and is discussed in Limitations. Findings are preliminary; prospective validation against independent nurse triage is the necessary next step.
