## Supplemental Data 1 for "Design and preliminary safety validation of a hybrid deterministic–AI triage system for multilingual primary healthcare: a WhatsApp-based vignette study in South Africa"

### Sheet: About
Supplementary File 1
120 Clinical Triage Vignettes Used for BIZUSIZO Validation
Study: BIZUSIZO — a multilingual WhatsApp clinical triage system for primary
care in South Africa. This file contains the full set of validation vignettes
and their triage classifications.
Contents:
• Sheet 'About' — this description
• Sheet 'Vignettes' — all 120 vignettes with gold-standard and model classifications
• Sheet 'Summary' — aggregate counts by language, triage level, and outcome
Vignette composition: 30 per language × 4 languages (English, isiZulu, isiXhosa, Afrikaans).
Triage spread (gold standard): 20 RED, 32 ORANGE, 44 YELLOW, 24 GREEN.
Column descriptions:
id Vignette identifier (V001–V120)
language Language of symptom text as presented
age, sex Simulated patient demographics
risk_factors Pre-existing conditions and risk context
symptom_text_original Patient-style symptom description in the stated language
symptom_text_english English gloss of the symptom text (for reviewers)
bn_gold_standard Reference triage level assigned by clinical author (BN, MPH)
sp_blinded_rating Blinded rating by second clinician (SP)
haiku_4_5_classification Anthropic Claude Haiku 4.5 triage output
haiku_outcome_vs_gold CORRECT / OVER-TRIAGED / UNDER-TRIAGED (± 2-level)
sonnet_4_classification Anthropic Claude Sonnet 4 triage output (for comparison)
Triage categories:
RED Emergency — immediate referral to hospital ER
ORANGE Very urgent — refer same day
YELLOW Urgent — refer within 24 hours
GREEN Routine / non-urgent
Ethics: University of the Witwatersrand Human Research Ethics Committee (Medical).
Corresponding author: Bongekile Nkosi-Mjadu, MPH — bongekilenkosi@berkeley.edu
Generated: 21 April 2026

### Sheet: Vignettes
ID	Language	Age	Sex	Risk factors	Symptom text (original language)	Symptom text (English gloss)	Gold standard (BN)	Blinded rating (SP)	Haiku 4.5 classification	Haiku outcome vs gold	Sonnet 4 classification
V001	English	35	M		my chest is so tight i cant breathe properly its been like this for 20 minutes and my left arm feels heavy	my chest is so tight i cant breathe properly its been like this for 20 minutes and my left arm feels heavy	RED	RED	RED	CORRECT	RED
V002	English	28	F	pregnant	i am pregnant and bleeding very heavily, the blood is soaking through my clothes, started 30 minutes ago	i am pregnant and bleeding very heavily, the blood is soaking through my clothes, started 30 minutes ago	RED	RED	RED	CORRECT	RED
V003	English	45	M	HIV, hypertension	my husband is not waking up, he fell and hit his head and now he wont respond to me at all	my husband is not waking up, he fell and hit his head and now he wont respond to me at all	RED	RED	RED	CORRECT	RED
V004	English	8	M		my son was bitten by a snake in the garden, his leg is swelling and he is crying and scared	my son was bitten by a snake in the garden, his leg is swelling and he is crying and scared	RED	RED	RED	CORRECT	RED
V005	English	2	F		my baby stopped breathing, she is limp and not moving, please help me	my baby stopped breathing, she is limp and not moving, please help me	RED	RED	RED	CORRECT	RED
V006	English	4	M		my son has been having fits, his whole body was shaking for about 2 minutes, he has a very high fever, 39.5 degrees	my son has been having fits, his whole body was shaking for about 2 minutes, he has a very high fever, 39.5 degrees	ORANGE	RED	RED	OVER-TRIAGED	RED
V007	English	67	F	hypertension, diabetes	sudden very bad headache, worst headache of my life, started about an hour ago, i feel sick and my neck is stiff	sudden very bad headache, worst headache of my life, started about an hour ago, i feel sick and my neck is stiff	ORANGE	YELLOW	RED	OVER-TRIAGED	RED
V008	English	32	M		i fell and my bone is coming through the skin on my arm, there is a lot of blood	i fell and my bone is coming through the skin on my arm, there is a lot of blood	ORANGE	RED	RED	OVER-TRIAGED	RED
V009	English	58	M	HIV, smoker	suddenly cannot move my right arm and leg, face is drooping on one side, started about 2 hours ago	suddenly cannot move my right arm and leg, face is drooping on one side, started about 2 hours ago	ORANGE	RED	RED	OVER-TRIAGED	RED
V010	English	26	F	pregnant 34 weeks	i have a very bad headache and my vision is blurry, my hands and face are swollen, i am 34 weeks pregnant	i have a very bad headache and my vision is blurry, my hands and face are swollen, i am 34 weeks pregnant	ORANGE	RED	RED	OVER-TRIAGED	RED
V011	English	19	M		i was in a car accident and i hit my head on the windscreen, i blacked out for a few minutes and now i have a bad headache	i was in a car accident and i hit my head on the windscreen, i blacked out for a few minutes and now i have a bad headache	ORANGE	RED	ORANGE	CORRECT	RED
V012	English	41	F		severe burns on both my arms and chest from boiling water, the skin is peeling off, happened about 30 minutes ago	severe burns on both my arms and chest from boiling water, the skin is peeling off, happened about 30 minutes ago	ORANGE	RED	RED	OVER-TRIAGED	RED
V013	English	55	F	diabetes, hypertension	i am very confused and not feeling myself, my family says i am not making sense, i have diabetes and high blood pressure	i am very confused and not feeling myself, my family says i am not making sense, i have diabetes and high blood pressure	ORANGE	RED	ORANGE	CORRECT	ORANGE
V014	English	34	M		i have been coughing for 3 weeks now, i sweat at night and i have lost weight, i dont have a fever today	i have been coughing for 3 weeks now, i sweat at night and i have lost weight, i dont have a fever today	YELLOW	YELLOW	YELLOW	CORRECT	YELLOW
V015	English	22	F		i have a very bad pain when i urinate, it burns and i have pain in my lower back too, been like this for 2 days	i have a very bad pain when i urinate, it burns and i have pain in my lower back too, been like this for 2 days	YELLOW	YELLOW	YELLOW	CORRECT	YELLOW
V016	English	48	M	diabetes	my sugar was very high this morning, 18.5 on my machine, i feel dizzy and very thirsty, been like this since yesterday	my sugar was very high this morning, 18.5 on my machine, i feel dizzy and very thirsty, been like this since yesterday	YELLOW	RED	YELLOW	CORRECT	YELLOW
V017	English	17	F		i have been having severe stomach cramps for 2 days, i cant eat, the pain is on the right side and getting worse	i have been having severe stomach cramps for 2 days, i cant eat, the pain is on the right side and getting worse	YELLOW	YELLOW	YELLOW	CORRECT	YELLOW
V018	English	29	M	asthma	my asthma is much worse today, my inhaler is not helping at all, i am wheezing badly and struggling to walk around the house	my asthma is much worse today, my inhaler is not helping at all, i am wheezing badly and struggling to walk around the house	YELLOW	RED	YELLOW	CORRECT	YELLOW
V019	English	63	F	HIV	i have had a fever of 38.8 for 3 days, bad headache, neck feels a bit stiff, i am on ARVs	i have had a fever of 38.8 for 3 days, bad headache, neck feels a bit stiff, i am on ARVs	YELLOW	ORANGE	YELLOW	CORRECT	YELLOW
V020	English	38	M		fell off a ladder at work and my ankle is very swollen and painful, cannot put weight on it at all, happened this morning	fell off a ladder at work and my ankle is very swollen and painful, cannot put weight on it at all, happened this morning	YELLOW	ORANGE	YELLOW	CORRECT	YELLOW
V021	English	51	F	hypertension	my blood pressure machine says 175/110, i have a headache and feel strange, i took my tablets this morning	my blood pressure machine says 175/110, i have a headache and feel strange, i took my tablets this morning	YELLOW	RED	YELLOW	CORRECT	YELLOW
V022	English	25	F		i have had severe pain on my right side, lower abdomen, for about 4 hours, i missed my period last month	i have had severe pain on my right side, lower abdomen, for about 4 hours, i missed my period last month	YELLOW	ORANGE	YELLOW	CORRECT	YELLOW
V023	English	43	M		i have had a high fever for 4 days, 39 degrees, i went to Zimbabwe last month, my whole body is aching	i have had a high fever for 4 days, 39 degrees, i went to Zimbabwe last month, my whole body is aching	YELLOW	ORANGE	YELLOW	CORRECT	YELLOW
V024	English	30	F		i cut my hand quite badly on a broken bottle, the bleeding has mostly stopped with pressure but it is a deep cut	i cut my hand quite badly on a broken bottle, the bleeding has mostly stopped with pressure but it is a deep cut	YELLOW	ORANGE	YELLOW	CORRECT	YELLOW
V025	English	28	F		i have had a sore throat and runny nose for 2 days, no fever, i feel tired but can still go about my day	i have had a sore throat and runny nose for 2 days, no fever, i feel tired but can still go about my day	GREEN	GREEN	GREEN	CORRECT	GREEN
V026	English	45	M	hypertension	i need to collect my blood pressure tablets, i have run out, i am feeling fine today, no symptoms	i need to collect my blood pressure tablets, i have run out, i am feeling fine today, no symptoms	GREEN	GREEN	GREEN	CORRECT	GREEN
V027	English	19	F		i have had a mild rash on my arms for about a week, no pain, no fever, it is a bit itchy	i have had a mild rash on my arms for about a week, no pain, no fever, it is a bit itchy	GREEN	GREEN	GREEN	CORRECT	GREEN
V028	English	60	M	diabetes	i need my diabetic check up, i have been managing well, my sugars have been normal, no complaints today	i need my diabetic check up, i have been managing well, my sugars have been normal, no complaints today	GREEN	GREEN	GREEN	CORRECT	GREEN
V029	English	23	F		i have had a mild headache since this morning, took panado and it helped a bit, no vomiting, no fever	i have had a mild headache since this morning, took panado and it helped a bit, no vomiting, no fever	GREEN	GREEN	GREEN	CORRECT	GREEN
V030	English	35	M		i have had lower back pain for 3 days after lifting heavy boxes at work, i can walk but it is uncomfortable	i have had lower back pain for 3 days after lifting heavy boxes at work, i can walk but it is uncomfortable	GREEN	GREEN	GREEN	CORRECT	GREEN
V031	isiZulu	42	M		ngizwa ubuhlungu obukhulu esifubeni futhi angikwazi ukuphefumula kahle, izinga lesokudla libuhlungu	I feel a very bad pain in my chest and I can't breathe properly, my right side is painful.	RED	RED	RED	CORRECT	RED
V032	isiZulu	30	F	pregnant	ngikhulelwe izinyanga eziyisishiyagalombili futhi nginamafutha amaningi, igazi liphuma kakhulu, ngiyesaba	I am eight months pregnant and I am bleeding a lot, a lot of blood is coming out, I'm scared.	RED	RED	RED	CORRECT	RED
V033	isiZulu	55	M	HIV	umuntu wami akavuki, wawa phansi futhi manje akabizi neze, ngiyacela usizo ngokushesha	My person [partner/husband] is not waking up, he fell down and now is not responding at all, I am asking for help quickly.	RED	RED	RED	CORRECT	RED
V034	isiZulu	12	M		ingane yami yalunywa inyoka ensimini, umlenze uyavuvukala kakhulu futhi iyakhala	My child was bitten by a snake in the garden/field, the leg is swelling a lot and he is crying.	RED	RED	RED	CORRECT	RED
V035	isiZulu	1	F		umntwana wami akaphefumuli, ulele phansi futhi akazishintshi, ngicela usizo	My baby is not breathing, she is lying still and not moving, please help.	RED	RED	RED	CORRECT	RED
V036	isiZulu	5	M		ingane yami iyagijima umzimba wonke, inokhwantalala olukhulu, izinga lokushisa eliphezulu kakhulu	My child is shaking all over the body, has severe convulsions, very high temperature.	ORANGE	RED	ORANGE	CORRECT	ORANGE
V037	isiZulu	70	F	hypertension	ikhanda libuhlungu kakhulu njengobuze ebengike ngabuzwa, laqala nje namuhla, ngizwa nokufa kwekhanda	My head is paining very badly unlike anything I have ever felt, it started just today, I can feel like I am dying of the headache.	ORANGE	YELLOW	RED	OVER-TRIAGED	RED
V038	isiZulu	28	M		ngiwile ngaphuka ikhanda, umlenze ubuhlungu kakhulu futhi ugobeka kabi, kukhona igazi elivela emathambo	I fell and broke my head, the leg is very painful and bent badly, there is blood coming from the bones.	ORANGE	RED	RED	OVER-TRIAGED	RED
V039	isiZulu	61	M	smoker	ngizwa ukuthi inhlangothi yesokudla ayisebenzi, ubuso bami bujikile, laqala amahora amabili adlule	I feel that my right side is not working, my face is twisted, it started two hours ago.	ORANGE	RED	RED	OVER-TRIAGED	RED
V040	isiZulu	25	F	pregnant 36 weeks	ngikhulelwe futhi ngiheadache elibi, amehlo ami ayakhithika, izandla ziyavuvukala	I am pregnant and I have a bad headache, my eyes are blurry/flickering, my hands are swelling.	ORANGE	RED	RED	OVER-TRIAGED	ORANGE
V041	isiZulu	20	M		ngibhajwe esikoleni, ngekhanda manje ngibuhlungu kakhulu ngaphakathi, ngawa phansi ngilale kancane	I was struck at school, my head inside is now very painful, I fell down and lay there briefly.	ORANGE	ORANGE	YELLOW	UNDER-TRIAGED	YELLOW
V042	isiZulu	48	F		amanzi ashisayo awakhelele emigwaqeni yezandla, umuva wesikhumba uyaxoka futhi ubuhlungu obukhulu	Hot water poured onto my hands, the skin is peeling and there is severe pain.	ORANGE	RED	YELLOW	UNDER-TRIAGED	RED
V043	isiZulu	58	M	diabetes	umzimba wami awuhambi kahle namuhla, umndeni wami uthi angiqondi kahle, nginesifo sikashukela	My body is not feeling right today, my family says I am not making sense, I have diabetes.	ORANGE	RED	RED	OVER-TRIAGED	RED
V044	isiZulu	33	M		ngiyakhohlela izinsuku ezintathu, ngishwabana ebusuku, ngakhothama ukukhula, akukho lokushisa namuhla	I have been coughing for three days [sic — paper states 3 weeks], I sweat at night, I have been losing weight, there is no fever today.	YELLOW	YELLOW	YELLOW	CORRECT	YELLOW
V045	isiZulu	21	F		ngizwa ubuhlungu obukhulu lapho ngiyashaya umchamo, nemizwa yamandla emsileni, izinsuku ezimbili	I feel severe pain when I pass urine, and strong feelings [burning] in the back/side, two days.	YELLOW	YELLOW	YELLOW	CORRECT	YELLOW
V046	isiZulu	50	M	diabetes	ishukela lami liphezulu kakhulu namuhla ngo-19, ngizwa ukushiwa futhi ngomile kakhulu	My sugar is very high today at 19, I feel weak and I am very thirsty.	YELLOW	RED	YELLOW	CORRECT	YELLOW
V047	isiZulu	16	F		ngizwa ubuhlungu obukhulu esiswini ngaphesheya kwesokudla, izinsuku ezimbili, buyaqhubeka	I feel severe pain in my stomach on the right side, two days, it is continuing.	YELLOW	YELLOW	YELLOW	CORRECT	YELLOW
V048	isiZulu	27	M	asthma	i-asthma yami ibi namuhla, i-inhaler ayisizi, ngisho nje ukuphefumula kubuhlungu	My asthma is bad today, the inhaler is not helping, even just breathing is painful.	YELLOW	RED	YELLOW	CORRECT	YELLOW
V049	isiZulu	65	F	HIV	ngishiswa ubushushu izinsuku ezintathu, ikhanda libuhlungu, umuva womuzi uqinile kancane, ngiphila ne-HIV	I have been burning with fever for three days, my head is painful, my neck at the back is a bit stiff, I am living with HIV.	YELLOW	ORANGE	YELLOW	CORRECT	YELLOW
V050	isiZulu	40	M		ngiwile emsebenzini, unyawo lwami luvuvukele kakhulu, angikwazi ukuhamba, kwenzeka ekuseni	I fell at work, my foot is very swollen, I can't walk, it happened this morning.	YELLOW	RED	YELLOW	CORRECT	YELLOW
V051	isiZulu	53	F	hypertension	umshini wami othi iBP ungitshela i-180/115, ngizwa ikhanda libuhlungu, ngathatha amaphilisi ekuseni	My BP machine is telling me 180/115, I feel my head is painful, I took my pills this morning.	YELLOW	RED	YELLOW	CORRECT	YELLOW
V052	isiZulu	24	F		ngizwa ubuhlungu obukhulu ngaphesheya kwesokudla phansi kwesisu, iminyaka ezinhlanu, angizange ngishaye	I feel severe pain on the right side lower abdomen, five months [sic — paper says missed period last month], I have not missed any.	YELLOW	ORANGE	YELLOW	CORRECT	YELLOW
V053	isiZulu	41	M		nginokushisa izinsuku ezine ngo-39, ngiye eZimbabwe enyangeni edlule, umzimba wonke ubuhlungu	I have a fever for four days at 39, I went to Zimbabwe last month, my whole body is painful.	YELLOW	ORANGE	YELLOW	CORRECT	YELLOW
V054	isiZulu	31	F		ngingenye inkatho eyangena esandleni sami, igazi limile ngamandla kodwa kubuhlungu futhi kujule	Something like a wire/sharp object went into my hand, the blood has stopped with pressure but it is painful and deep.	YELLOW	ORANGE	RED	OVER-TRIAGED (2-level)	YELLOW
V055	isiZulu	26	F		nginomkhuhlane wokuqala nezinto zokugeleza ngokuphefumula izinsuku ezimbili, akukho lokushisa, ngisaphila kahle	I have a cold and runny nose [when breathing], two days, no fever, I am still fine.	GREEN	GREEN	GREEN	CORRECT	GREEN
V056	isiZulu	47	M	hypertension	ngidinga amaphilisi ami okulawula igazi, ngaphela, ngizwa ngikahle namuhla	I need my pills for controlling blood pressure, I have run out, I feel well today.	GREEN	GREEN	GREEN	CORRECT	GREEN
V057	isiZulu	18	F		ngine-rash emnene ezingalweni izinsuku eziyisikhombisa, akubuhlungu, kuyacwaya kancane	I have a mild rash on my arms for seven days, it is not painful, it itches a little.	GREEN	GREEN	GREEN	CORRECT	GREEN
V058	isiZulu	62	M	diabetes	ngidinga ukuhlolwa kweshukela lami nje, izinga lami likhona, akukho ukukhala namuhla	I just need a check-up on my sugar, my level is there/stable, no complaints today.	GREEN	GREEN	GREEN	CORRECT	GREEN
V059	isiZulu	22	F		ngiheadache encane kusukela ekuseni, ngathatha i-panado yasiza kancane, akukho ukuphinda ukuphuza	I have a small headache since morning, I took panado it helped a bit, no vomiting.	GREEN	GREEN	GREEN	CORRECT	GREEN
V060	isiZulu	37	M		ngibuhlungu emhlane ngezinsuku ezintathu ngemuva kokufukula izinto ezisindayo emsebenzini	I have pain in my back for three days after lifting heavy things at work.	GREEN	GREEN	GREEN	CORRECT	GREEN
V061	isiXhosa	50	M		ndiziva mbi kakhulu esifubeni futhi andikwazi ukuphefumla ngokukhululekileyo, izandla zam zibuhlungu	I feel very bad in my chest and I can't breathe freely, my hands are painful.	RED	RED	RED	CORRECT	RED
V062	isiXhosa	29	F	pregnant	ndikhulelwe kwinyanga yesixhenxe kwaye ndiyabhabha igazi elikhulu, ndoyika kakhulu	I am pregnant in the seventh month and I am bleeding a lot, I am very scared.	RED	RED	RED	CORRECT	RED
V063	isiXhosa	48	M	HIV	umyeni wam akavuki, wawa kakhulu entloko kwaye ngoku akunamdla konke konke	My husband is not waking up, he fell hard on his head and now is not interested/responsive at all.	RED	RED	RED	CORRECT	RED
V064	isiXhosa	10	M		unyana wam walumwa yinyoka ebaleni, umlenze uyavuvuka kakhulu kwaye uyakhala	My son was bitten by a snake in the field, the leg is swelling a lot and he is crying.	RED	RED	RED	CORRECT	RED
V065	isiXhosa	3	M		usana lwam akasenakuphefumla, ulele phansi kwaye akazishintshi konke konke	My baby is not breathing, she is lying down and not moving at all.	RED	RED	RED	CORRECT	RED
V066	isiXhosa	6	M		unyana wam unyikima umzimba wonke eneqondo eliphezulu lokushisa, kwaqala kwimizuzu elishumi elinanye	My son is shaking his whole body, has a very high fever, it started eleven minutes ago.	ORANGE	RED	ORANGE	CORRECT	ORANGE
V067	isiXhosa	68	F	hypertension	intloko ibuhlungu kakhulu ngohlobo endandingakaze ndifumane ngalo, yaqala nje kwaye ndisizwa ndiyagula	My head is paining badly in a way I have never experienced before, it started just now and I feel sick.	ORANGE	ORANGE	RED	OVER-TRIAGED	RED
V068	isiXhosa	30	M		ndiwe kwaye ithambo lam liyabonakala ngaphandle kwesikhumba esandleni sam, igazi liphuma	I fell and my bone is visible outside the skin on my hand, blood is coming out.	ORANGE	RED	RED	OVER-TRIAGED	RED
V069	isiXhosa	60	M	smoker	icala lasekunene lomzimba wam alifani ngoku, ubuso bam buguqa icala elinye, kwaqala iziyure ezimbini	The right side of my body is not the same now, my face is hanging on one side, it started two hours ago.	ORANGE	RED	ORANGE	CORRECT	ORANGE
V070	isiXhosa	27	F	pregnant 35 weeks	ndikhulelwe kwaye ndineentloko ezibuhlungu kakhulu, amehlo am ayabonakala ngokungaqhelekanga, izandla ziyavuvuka	I am pregnant and I have a very bad headache, my eyes see unusually, my hands are swelling.	ORANGE	RED	ORANGE	CORRECT	RED
V071	isiXhosa	18	M		ndabetha intloko kwingozi yemoto, ndilala phantsi kancane, ngoku ndineentloko ezibuhlungu	I hit my head in a car accident, I lay unconscious briefly, now I have a headache.	ORANGE	RED	ORANGE	CORRECT	ORANGE
V072	isiXhosa	44	F		amanzi ashisayo andilukuhla izandla, isikhumba siziwa sibuhlungu kakhulu futhi siyaxoka	Hot water has scalded my hands, the skin is falling off painfully and peeling.	ORANGE	RED	GREEN	UNDER-TRIAGED (2-level)	YELLOW
V073	isiXhosa	56	M	diabetes	umzimba wam awuhambisani nanamhlanje, usapho lwam luthi andiqondi kakuhle, ninesifo seswekile	My body is not functioning well today, my family says I am not understanding properly, I have sugar disease [diabetes].	ORANGE	RED	RED	OVER-TRIAGED	RED
V074	isiXhosa	35	M		ndiyakhwehlela iiveki ezintathu, ndiphuma amanzi ubusuku, ndiphulukene nesixa somzimba, akukho qondo lokushisa	I have been coughing for three weeks, I sweat at night, I have lost body weight, no fever.	YELLOW	YELLOW	YELLOW	CORRECT	YELLOW
V075	isiXhosa	23	F		ndiziva buhlungu kakhulu xa ndichamayo, umhlana onebuhlungu, izinsuku ezimbili	I feel very painful when I pass urine, with a painful back, two days.	YELLOW	YELLOW	YELLOW	CORRECT	ERROR
V076	isiXhosa	52	M	diabetes	iswekile lam liphezulu kakhulu namhlanje ngo-20, ndiziva nje ndiphelelwe ngamandla kwaye ndilamba kakhulu	My sugar is very high today at 20, I feel weak and very hungry.	YELLOW	RED	YELLOW	CORRECT	YELLOW
V077	isiXhosa	15	F		ndinebuhlungu obukhulu esiswini ngecala lasekunene, iintsuku ezimbili, buqhubeka	I have severe pain in my stomach on the right side, two days, it is continuing.	YELLOW	YELLOW	YELLOW	CORRECT	YELLOW
V078	isiXhosa	28	M	asthma	i-asthma yam imbi kakhulu namhlanje, i-inhaler ayisebenza, ndixhalabe kakhulu ukuphefumla	My asthma is very bad today, the inhaler is not working, I am very anxious about breathing.	YELLOW	RED	YELLOW	CORRECT	YELLOW
V079	isiXhosa	66	F	HIV	ndishiswa ubushushu iintsuku ezintathu, intloko ibuhlungu, umqala unomvunyelwano, ndiphila ne-HIV	I have been burning with fever for three days, my head is painful, my neck has a crack/stiffness, I am living with HIV.	YELLOW	ORANGE	YELLOW	CORRECT	YELLOW
V080	isiXhosa	39	M		ndiwile emsebenzini, unyawo lwam luvuvuke kakhulu, andikwazi ukuhamba, kwenzeka ngentsimbi yethoba	I fell at work, my foot is very swollen, I can't walk, it happened at 9 o'clock.	YELLOW	RED	YELLOW	CORRECT	YELLOW
V081	isiXhosa	54	F	hypertension	imashini yam yokujonga ingqalelo ithi i-BP ngu-178/112, ndineentloko ezibuhlungu kwaye ndiziva nje ndingaqheleki	My machine for checking BP says 178/112, I have a headache and I feel not normal.	YELLOW	RED	YELLOW	CORRECT	YELLOW
V082	isiXhosa	23	F		ndinebuhlungu obukhulu ecaleni lasekunene ngezantsi kwesisu, ndilahlekwe yinyanga yangesixhenxe	I have severe pain on the right side lower stomach, I missed my seven-month period [sic — likely meaning missed last menstrual period].	YELLOW	YELLOW	YELLOW	CORRECT	YELLOW
V083	isiXhosa	42	M		ndishiswa ubushushu iintsuku ezine ngo-39 de, ndiye eZimbabwe ngenyanga edlulileyo, umzimba wonke usebuhlungu	I have had a fever for four days at 39, I went to Zimbabwe last month, my whole body is sore.	YELLOW	RED	YELLOW	CORRECT	YELLOW
V084	isiXhosa	32	F		ndinentlungu enzulu esandleni sam, igazi imile ngamandla kodwa lijula kakhulu	I have a deep pain in my hand, the blood has stopped with pressure but it is deep.	YELLOW	ORANGE	YELLOW	CORRECT	YELLOW
V085	isiXhosa	27	F		ndine-sore throat nokupuma kwamanz'emathunjini iintsuku ezimbili, akukho ntloko yokushisa, ndisaphila kakuhle	I have a sore throat and running [from] the nose [thunderclap of] two days, no head/fever, I am still well.	GREEN	GREEN	GREEN	CORRECT	GREEN
V086	isiXhosa	46	M	hypertension	ndidinga amayeza am e-BP, ndiphelelwe, ndiziva ndikhululekile namhlanje	I need my BP medicines, I have run out, I feel fine today.	GREEN	GREEN	GREEN	CORRECT	GREEN
V087	isiXhosa	20	F		ndinexhwane elincinci ezingalweni zam iiveki ezisixhenxe, alibhuqumi, liyacanda kancane	I have a small rash on my arms for seven weeks [sic — paper says 7 days], it is not hurting, itches a little.	GREEN	GREEN	GREEN	CORRECT	GREEN
V088	isiXhosa	61	M	diabetes	ndidinga ukuhlolwa kweswekile lam, iswekile lam lijikeleza kahle, akukho mkhuhlu namhlanje	I need a check-up on my sugar, my sugar is going around [stable], no sickness today.	GREEN	GREEN	GREEN	CORRECT	GREEN
V089	isiXhosa	21	F		ndineentloko ezincinci ukusukela ekuseni, ndathatha ipanado kwaye yasebenza kancane	I have a small headache since morning, I took panado and it worked a little.	GREEN	GREEN	GREEN	CORRECT	GREEN
V090	isiXhosa	36	M		umhlana wam usebuhlungu iintsuku ezintathu emva kokufukula izinto ezinzima	My back is painful for three days after lifting heavy things.	GREEN	GREEN	YELLOW	OVER-TRIAGED	YELLOW
V091	Afrikaans	52	M		my bors voel baie styf en ek kan nie behoorlik asemhaal nie, my linkerarm voel swaar en ek sweet baie	My chest feels very tight and I cannot breathe properly, my left arm feels heavy and I am sweating a lot.	RED	RED	RED	CORRECT	RED
V092	Afrikaans	31	F	pregnant	ek is 8 maande swanger en bloei baie swaar, die bloed deurweek my klere, dit het 20 minute gelede begin	I am 8 months pregnant and bleeding heavily, the blood soaks through my clothes, it started 20 minutes ago.	RED	RED	RED	CORRECT	RED
V093	Afrikaans	49	M	hypertension	my man wakker nie op nie, hy het geval en sy kop geslaan, hy reageer glad nie meer nie	My husband is not waking up, he fell and hit his head, he is not responding at all anymore.	RED	RED	RED	CORRECT	RED
V094	Afrikaans	11	M		my seun is deur 'n slang in die tuin gebyt, sy been swel vinnig op en hy huil baie	My son was bitten by a snake in the garden, his leg is swelling quickly and he is crying a lot.	RED	RED	RED	CORRECT	RED
V095	Afrikaans	2	F		my baba asemhaal nie meer nie, sy le slap en beweeg glad nie, help asseblief	My baby is not breathing anymore, she is lying limp and not moving at all, please help.	RED	RED	RED	CORRECT	RED
V096	Afrikaans	4	M		my seun het stuipe gekry, sy hele liggaam het geskok vir 2 minute, hy het 'n baie hoe koors van 39.8	My son had seizures, his whole body was shaking for 2 minutes, he has a very high fever of 39.8.	ORANGE	RED	ORANGE	CORRECT	ORANGE
V097	Afrikaans	69	F	hypertension	skielike baie ergste hoofpyn wat ek nog ooit gehad het, het 'n uur gelede begin, ek voel naar en my nek is styf	Sudden worst headache I have ever had, it started an hour ago, I feel nauseous and my neck is stiff.	ORANGE	YELLOW	RED	OVER-TRIAGED	RED
V098	Afrikaans	33	M		ek het geval en die been steek deur die vel by my arm, baie bloed en pyn	I fell and the bone is sticking through the skin on my arm, lots of blood and pain.	ORANGE	RED	RED	OVER-TRIAGED	RED
V099	Afrikaans	59	M	smoker	my regterarm en -been werk skielik nie meer nie, my gesig hang aan een kant, dit het 2 uur gelede begin	My right arm and leg suddenly are not working anymore, my face is hanging on one side, it started 2 hours ago.	ORANGE	RED	RED	OVER-TRIAGED	RED
V100	Afrikaans	25	F	pregnant 33 weeks	ek is 33 weke swanger, ek het 'n baie erg hoofpyn en my oe sien dubbeld, my hande is geswel	I am 33 weeks pregnant, I have a very bad headache and I am seeing double, my hands are swollen.	ORANGE	RED	ORANGE	CORRECT	ORANGE
V101	Afrikaans	21	M		ek het my kop geslaan in 'n motorongeluk, ek het vir 'n rukkie bewusteloos geraak en het nou 'n baie erg hoofpyn	I hit my head in a car accident, I was unconscious for a little while and now I have a very bad headache.	ORANGE	RED	ORANGE	CORRECT	ORANGE
V102	Afrikaans	46	F		kookwater het op my arms en bors geval, die vel blaas op en die pyn is verskriklik	Boiling water fell on my arms and chest, the skin is blistering and the pain is terrible.	ORANGE	RED	RED	OVER-TRIAGED	RED
V103	Afrikaans	57	M	diabetes	ek raak deurmekaar en my familie se ek maak nie sin nie, ek het suikersiekte	I am getting confused and my family says I am not making sense, I have diabetes.	ORANGE	RED	YELLOW	UNDER-TRIAGED	YELLOW
V104	Afrikaans	36	M		ek hoes al drie weke, sweet snags, het gewig verloor, geen koors vandag nie	I have been coughing for three weeks, sweat at night, have lost weight, no fever today.	YELLOW	GREEN	YELLOW	CORRECT	YELLOW
V105	Afrikaans	24	F		dit brand erg as ek urineer en ek het rugpyn, dit gaan al twee dae so aan	It burns badly when I urinate and I have back pain, it has been going on for two days.	YELLOW	GREEN	YELLOW	CORRECT	YELLOW
V106	Afrikaans	49	M	diabetes	my suiker was 17.5 vanoggend, ek voel duiselig en baie dors, dit gaan al sedert gister so	My sugar was 17.5 this morning, I feel dizzy and very thirsty, it has been going on since yesterday.	YELLOW	ORANGE	YELLOW	CORRECT	YELLOW
V107	Afrikaans	16	F		ek het erg maagpyne regs onder al twee dae lank, dit word erger	I have severe abdominal pain on the lower right for two days, it is getting worse.	YELLOW	YELLOW	YELLOW	CORRECT	YELLOW
V108	Afrikaans	30	M	asthma	my asma is baie erg vandag, my inhaler help nie, ek sukkel om asem te haal selfs al sit ek stil	My asthma is very bad today, my inhaler is not helping, I struggle to breathe even when sitting still.	YELLOW	RED	YELLOW	CORRECT	YELLOW
V109	Afrikaans	64	F	HIV	ek het drie dae koors gehad, baie hoofpyn, my nek voel bietjie styf, ek is op ARVs	I have had fever for three days, very bad headache, my neck feels a bit stiff, I am on ARVs.	YELLOW	YELLOW	YELLOW	CORRECT	YELLOW
V110	Afrikaans	40	M		ek het van 'n leer afgeval by die werk, my enkel is baie geswel, ek kan nie daarop loop nie	I fell off a ladder at work, my ankle is very swollen, I cannot walk on it.	YELLOW	ORANGE	YELLOW	CORRECT	YELLOW
V111	Afrikaans	53	F	hypertension	my bloeddruk masjien se 182/114, ek het hoofpyn en voel effens naar, ek het my pille vanoggend geneem	My blood pressure machine says 182/114, I have a headache and feel slightly nauseous, I took my pills this morning.	YELLOW	RED	YELLOW	CORRECT	YELLOW
V112	Afrikaans	26	F		ek het erg pyn regs onder in my maag al vier uur, ek het my tyd laas maand gemis	I have severe pain on the lower right of my stomach for four hours, I missed my period last month.	YELLOW	YELLOW	YELLOW	CORRECT	YELLOW
V113	Afrikaans	44	M		ek het vier dae koors gehad van 39 grade, ek was verlede maand in Mosambiek, my hele lyf is seer	I have had a fever of 39 degrees for four days, I was in Mozambique last month, my whole body is sore.	YELLOW	RED	YELLOW	CORRECT	YELLOW
V114	Afrikaans	29	F		ek het my hand diep gesny op gebreekte glas, die bloeding het gestop maar dis 'n diep snit	I cut my hand deeply on broken glass, the bleeding has stopped but it is a deep cut.	YELLOW	ORANGE	YELLOW	CORRECT	YELLOW
V115	Afrikaans	27	F		ek het 'n seer keel en loop neus vir twee dae, geen koors nie, ek funksioneer nog normaal	I have a sore throat and runny nose for two days, no fever, I am still functioning normally.	GREEN	GREEN	GREEN	CORRECT	GREEN
V116	Afrikaans	45	M	hypertension	ek het my bloeddruk pille opgeraak en moet kom vir 'n herhaling, ek voel goed vandag	I have run out of my blood pressure pills and need to come for a refill, I feel good today.	GREEN	GREEN	GREEN	CORRECT	GREEN
V117	Afrikaans	19	F		ek het 'n ligte uitslag op my arms al 'n week, geen pyn nie, 'n bietjie jeukerig	I have a light rash on my arms for a week, no pain, a little itchy.	GREEN	GREEN	GREEN	CORRECT	GREEN
V118	Afrikaans	59	M	diabetes	ek kom vir my roetine suiker tjek, dit gaan goed, geen klagtes vandag nie	I am coming for my routine sugar check, it is going well, no complaints today.	GREEN	GREEN	GREEN	CORRECT	GREEN
V119	Afrikaans	22	F		ek het 'n ligte hoofpyn gehad vanoggend, paracetamol het bietjie gehelp, geen braking nie	I had a mild headache this morning, paracetamol helped a little, no vomiting.	GREEN	GREEN	GREEN	CORRECT	GREEN
V120	Afrikaans	38	M		my rug is seer al drie dae nadat ek swaar bokse by die werk gedra het, ek kan loop maar dit is ongemaklik	My back is sore for three days after carrying heavy boxes at work, I can walk but it is uncomfortable.	GREEN	GREEN	GREEN	CORRECT	GREEN

### Sheet: Summary
Validation summary
Gold-standard distribution by language
Language	RED	ORANGE	YELLOW	GREEN	Total
Afrikaans	5	8	11	6	30
English	5	8	11	6	30
isiXhosa	5	8	11	6	30
isiZulu	5	8	11	6	30
All	20	32	44	24	120
Haiku 4.5 outcome by gold-standard level
Gold standard	CORRECT	OVER-TRIAGED	OVER-TRIAGED (2-level)	UNDER-TRIAGED	UNDER-TRIAGED (2-level)	Total	% Correct
RED	20	0	0	0	0	20	100
ORANGE	10	18	0	3	1	32	31.2
YELLOW	43	0	1	0	0	44	97.7
GREEN	23	1	0	0	0	24	95.8
All	96	19	1	3	1	120	80
Headline concordance
Haiku 4.5: 96/120 correct (80.0%)
